# Effect of HIV disease and the associated moderators on COVID-19 Mortality

**DOI:** 10.1101/2022.06.09.22275881

**Authors:** John Muthuka K., Francis Muchiri W., Kelly Oluoch J., Francis Muchiri W., Japheth Nzioki M.

## Abstract

**Introduction:** Established predictors for COVID 19 related mortalities are diverse. The impact of these several risk factors on coronavirus mortality have been previously reported in several meta-analyses limited by small sample sizes and premature data. The objective of this systematic review and meta-analysis coupled with meta-regression was to evaluate the updated evidence on the risk of COVID 19 related mortality by HIV serostatus using published data, and account for possible moderators.

**Method:** Electronic databases including Google Scholar, Cochrane Library, Web of Sciences (WOS), EMBASE, Medline/PubMed, COVID 19 Research Database, and Scopus, were systematically searched till 30th February, 2022. All human studies were included irrespective of publication date or region. Twenty-two studies with a total of 19,783,097 patients detailing COVID 19 related mortality were included. To pool the estimate, a random effects model with risk ratio as the effect measure was used. Moreover, publication bias and sensitivity analysis were evaluated followed by meta-regression. The trial was registered (CRD42021264761) on the PROSPERO register.

**Results:** The findings were consistent in stating the contribution of HIV infection for COVID-19 related mortality. The cumulative COVID-19 related mortality was 110270 (0.6%) and 48863 (2.4%) with total events of 2010 (3.6%), 108260 (0.5%) among HIV-positive and negative persons respectively. HIV infection showed an increased risk of COVID-19 related mortality [RR=1.19, 95% CI (1.02, 1.39) (P=0.00001)] with substantial heterogeneity (I squared > 80%). The true effects size in 95% of all the comparable populations fell between 0.64 to 2.22. Multiple Centre studies and COVID-19 mortality with HIV infection showed a significant association [RR = 1.305, 95% CI (1.092, 1.559) (P = 0.003)], similar to studies conducted in America (RR=1.422, 95% CI 1.233, 1.639) and South Africa (RR=202;1.123, 95% CI 1.052, 1.198). HIV infection showed a risk for ICU admission [(P=0.00001) (I squared = 0%)] and mechanical ventilation [(P=0.04) (I squared = 0%)] which are predictors of COVID-19 severity prior to death. Furthermore, risk of COVID 19 related mortality is influenced by the region of study (R squared = 0.60). The variance proportion explained by covariates was significant (I squared = 87.5%, Q = 168.02, df = 21, p = 0.0000) (R squared = 0.67).

**Conclusion:** Our updated meta-analysis indicated that HIV infection was significantly associated with an increased risk for both COVID 19 mortality, which might be modulated by the regions. We believe the updated data further will contribute to more substantiation of the findings reported by similar earlier studies (Dong et al., 2021; K. W. Lee et al., 2021; Massarvva, 2021; Mellor et al., 2021; Ssentongo et al., 2021)
