## Supplemental Table 1 for "Effect of HIV disease and the associated moderators on COVID-19 Mortality"

### Sheet: Sheet1
			Main results for Model 1, Random effects (MM), Z-Distribution, Log risk ratio
	Set		Covariate	Main	Sub	Ref	Coefficient	Standard	0.95	0.95	Z-value	1-sided	2-sided	VIF
								Error	Lower	Upper		P-value	P-value					Set
			Intercept				-0.3183	0.2794	-0.8659	0.2292	-1.14		0.2545
	Year		Year: 2020				0.3504	0.2405	-0.121	0.8219	1.46		0.1452					Q=3.22, df=2, p=0.1999
	Year		Year: 2021				0.452	0.2532	-0.0442	0.9483	1.79		0.0742					Q=3.22, df=2, p=0.1999
	Region/Country of data source		Region/Country of data source: Israel				-1.6637	0.5838	-2.8079	-0.5195	-2.85		0.0044					Q=20.29, df=4, p=0.0004
	Region/Country of data source		Region/Country of data source: South Africa				-0.1899	0.1465	-0.4771	0.0973	-1.3		0.195					Q=20.29, df=4, p=0.0004
	Region/Country of data source		Region/Country of data source: Spain				-0.6925	0.7529	-2.168	0.7831	-0.92		0.3577					Q=20.29, df=4, p=0.0004
	Region/Country of data source		Region/Country of data source: United Kingdom				-0.6308	0.183	-0.9895	-0.2721	-3.45		0.0006					Q=20.29, df=4, p=0.0004
			Study Site (s): Multiple				0.3764	0.1656	0.0519	0.701	2.27		0.023
			Analysis of variance
							Q	df	p
			Model				28.8443	7	0.000154462
			Residual				16.4704	14	0.285498
			Total				45.3147	21	0.00157458
			Ratio of true (between studies) to total variance
			Statistics for Model 1
			Test of the model: Simultaneous test that all coefficients (excluding intercept) are zero
			Q = 28.84, df = 7, p = 0.0002
			Goodness of fit: Test that unexplained variance is zero
			Tau² = 0.0271, Tau = 0.1648, I² = 56.8%, Q = 32.41, df = 14, p = 0.0035
			Comparison of Model 1 with the null model
			Total between-study variance (intercept only)
			Tau² = 0.0834, Tau = 0.2887, I² = 87.5%, Q = 168.02, df = 21, p = 0.0000
			Proportion of total between-study variance explained by Model 1
			R² analog = 0.67
