## Supplemental Table 2 for "Effect of HIV disease and the associated moderators on COVID-19 Mortality"

### Sheet: Sheet1
			Main results for Model 1, Random effects (MM), Z-Distribution, Log risk ratio
	Set		Covariate	Main	Sub	Ref	Coefficient	Standard	0.95	0.95	Z-value	1-sided	2-sided	VIF
								Error	Lower	Upper		P-value	P-value					Set
			Intercept				0.0581	0.3542	-0.6361	0.7523	0.16		0.8697
	Year		Year: 2020				0.1846	0.3757	-0.5517	0.921	0.49		0.6231					Q=0.70, df=2, p=0.7043
	Year		Year: 2021				0.0457	0.3769	-0.6931	0.7844	0.12		0.9036					Q=0.70, df=2, p=0.7043
			Analysis of variance
							Q	df	p
			Model				0.701232	2	0.704254
			Residual				22.6514	19	0.253043
			Total				23.3527	21	0.325466
			Ratio of true (between studies) to total variance
			Statistics for Model 1
			Test of the model: Simultaneous test that all coefficients (excluding intercept) are zero
			Q = 0.70, df = 2, p = 0.7043
			Goodness of fit: Test that unexplained variance is zero
			Tau² = 0.1020, Tau = 0.3193, I² = 87.7%, Q = 154.22, df = 19, p = 0.0000
			Comparison of Model 1 with the null model
			Total between-study variance (intercept only)
			Tau² = 0.0834, Tau = 0.2887, I² = 87.5%, Q = 168.02, df = 21, p = 0.0000
			Proportion of total between-study variance explained by Model 1
			R² analog = 0.00 (computed value is -0.22)
