## Supplemental Table 3 for "Effect of HIV disease and the associated moderators on COVID-19 Mortality"

### Sheet: Sheet1
			Main results for Model 1, Random effects (MM), Z-Distribution, Log risk ratio
	Set		Covariate	Main	Sub	Ref	Coefficient	Standard	0.95	0.95	Z-value	1-sided	2-sided	VIF
								Error	Lower	Upper		P-value	P-value					Set
			Intercept				0.3519	0.0725	0.2098	0.494	4.85		0
	Region/Country of data source		Region/Country of data source: Israel				-1.8819	0.5751	-3.009	-0.7548	-3.27		0.0011					Q=19.71, df=4, p=0.0006
	Region/Country of data source		Region/Country of data source: South Africa				-0.284	0.142	-0.5623	-0.0057	-2		0.0455					Q=19.71, df=4, p=0.0006
	Region/Country of data source		Region/Country of data source: Spain				-0.5343	0.7513	-2.0067	0.9382	-0.71		0.477					Q=19.71, df=4, p=0.0006
	Region/Country of data source		Region/Country of data source: United Kingdom				-0.5311	0.1894	-0.9022	-0.16	-2.8		0.005					Q=19.71, df=4, p=0.0006
			Analysis of variance
							Q	df	p
			Model				19.7084	4	0.000570138
			Residual				21.638	17	0.199043
			Total				41.3464	21	0.00507894
			Ratio of true (between studies) to total variance
			Statistics for Model 1
			Test of the model: Simultaneous test that all coefficients (excluding intercept) are zero
			Q = 19.71, df = 4, p = 0.0006
			Goodness of fit: Test that unexplained variance is zero
			Tau² = 0.0330, Tau = 0.1816, I² = 69.4%, Q = 55.56, df = 17, p = 0.0000
			Comparison of Model 1 with the null model
			Total between-study variance (intercept only)
			Tau² = 0.0834, Tau = 0.2887, I² = 87.5%, Q = 168.02, df = 21, p = 0.0000
			Proportion of total between-study variance explained by Model 1
			R² analog = 0.60
