## Supplemental Table 4 for "Effect of HIV disease and the associated moderators on COVID-19 Mortality"

### Sheet: Sheet1
			Main results for Model 1, Random effects (MM), Z-Distribution, Log risk ratio
	Set		Covariate	Main	Sub	Ref	Coefficient	Standard	0.95	0.95	Z-value	1-sided	2-sided	VIF
								Error	Lower	Upper		P-value	P-value					Set
			Intercept				-0.0664	0.1503	-0.361	0.2281	-0.44		0.6584
			Study Site (s): Multiple				0.3324	0.1756	-0.0118	0.6766	1.89		0.0584
			Analysis of variance
							Q	df	p
			Model				3.58163	1	0.0584218
			Residual				23.7734	20	0.252429
			Total				27.3551	21	0.159407
			Ratio of true (between studies) to total variance
			Statistics for Model 1
			Test of the model: Simultaneous test that all coefficients (excluding intercept) are zero
			Q = 3.58, df = 1, p = 0.0584
			Goodness of fit: Test that unexplained variance is zero
			Tau² = 0.0756, Tau = 0.2750, I² = 86.3%, Q = 146.07, df = 20, p = 0.0000
			Comparison of Model 1 with the null model
			Total between-study variance (intercept only)
			Tau² = 0.0834, Tau = 0.2887, I² = 87.5%, Q = 168.02, df = 21, p = 0.0000
			Proportion of total between-study variance explained by Model 1
			R² analog = 0.09
